# Inferring causal pathways between metabolic processes and liver fat accumulation: an IMI DIRECT study

**DOI:** 10.1101/2021.08.31.21262709

**Authors:** Naeimeh Atabaki-Pasdar, Hugo Pomares-Millan, Robert W Koivula, Andrea Tura, Andrew Brown, Ana Viñuela, Leandro Agudelo, Daniel Coral, Sabine van Oort, Kristine Allin, Elizaveta Chabanova, Henna Cederberg, Federico De Masi, Petra Elders, Juan Fernandez Tajes, Ian M Forgie, Tue H Hansen, Alison Heggie, Angus Jones, Tarja Kokkola, Anubha Mahajan, Timothy J McDonald, Donna McEvoy, Konstantinos Tsirigos, Harriet Teare, Jagadish Vangipurapu, Henrik Vestergaard, Jerzy Adamski, Joline WJ Beulens, Søren Brunak, Emmanouil Dermitzakis, Torben Hansen, Andrew T Hattersley, Markku Laakso, Oluf Pedersen, Martin Ridderstråle, Hartmut Ruetten, Femke Rutters, Jochen M Schwenk, Mark Walker, Giuseppe N Giordano, Mattias Ohlsson, Ramneek Gupta, Andrea Mari, Mark I McCarthy, E Louise Thomas, Jimmy D Bell, Imre Pavo, Ewan R Pearson, Paul W Franks

## Abstract

Type 2 diabetes (T2D) and non-alcoholic fatty liver disease (NAFLD) often co-occur. Defining causal pathways underlying this relationship may help optimize the prevention and treatment of both diseases. Thus, we assessed the strength and magnitude of the putative causal pathways linking dysglycemia and fatty liver, using a combination of causal inference methods.

Measures of glycemia, insulin dynamics, magnetic resonance imaging (MRI)-derived abdominal and liver fat content, serological biomarkers, lifestyle, and anthropometry were obtained in participants from the IMI DIRECT cohorts (n=795 with new onset T2D and 2234 individuals free from diabetes). UK Biobank (n=3641) was used for modelling and replication purposes. Bayesian networks were employed to infer causal pathways, with causal validation using two-sample Mendelian randomization.

Bayesian networks fitted to IMI DIRECT data identified higher basal insulin secretion rate (BasalISR) and MRI-derived excess visceral fat (VAT) accumulation as the features of dysmetabolism most likely to cause liver fat accumulation; the unconditional probability of fatty liver (>5%) increased significantly when conditioning on high levels of BasalISR and VAT (by 23%, 32% respectively; 40% for both). Analyses in UK Biobank yielded comparable results. MR confirmed most causal pathways predicted by the Bayesian networks.

Here, BasalISR had the highest causal effect on fatty liver predisposition, providing mechanistic evidence underpinning the established association of NAFLD and T2D. BasalISR may represent a pragmatic biomarker for NAFLD prediction in clinical practice.
