## Supplemental table 3 for "Inferring causal pathways between metabolic processes and liver fat accumulation: an IMI DIRECT study"

### Sheet: IMI DIRECT - Descritized
	Low	Average	High
ALT, alanine transaminase	(2,17]	(17,27]	(27,123]
AST, aspartate transaminase	(8,20]	(20,28]	(28,179]
BasalISR, insulin secretion rate	(32.6,101]	(101,141]	(141,425]
BMI, body mass index	[18.6,24.3]	(24.3,29.7]	(29.7,54.3]
Clins, mean insulin clearance	(0.231,1.09]	(1.09,1.49]	(1.49,3.25]
DBP, mean diastolic blood pressure	(51.7,77]	(77,84]	(84,117]
GGTP, gamma-glutamyl transpeptidase	(0,38]	(38,92]	(92,837]
Glucagonmin0, fasting glucagon concentration	(10.6,85]	(85,112]	(112,294]
Glucose, fasting glucose	(2.7,5.8]	(5.8,6.6]	(6.6,16.4]
GlucoseSens, glucose sensitivity	[6.77,51.7]	(51.7,85.8]	(85.8,379]
HbA1c, hemoglobin A1C	(23,36]	(36,43]	(43,69]
HDL, fasting high-density lipoprotein cholesterol	(0.1,1.08]	(1.08,1.38]	(1.38,3.45]
Insulin, fasting insulin from venous plasma samples	(7.2,45.6]	(45.6,78.5]	(78.5,426]
LiverFat, liver fat	(0.1,1.95]	(1.95,4.5]	(4.5,37.6]
LiverIron, liver iron	(0.93,1.29]	(1.29,1.53]	(1.53,4.18]
OGIS, oral glucose insulin sensitivity index	(126,302]	(302,366]	(366,595]
PancFat, pancreas fat	[0.2,2.85]	(2.85,10.6]	(10.6,36.2]
PancIron, pancreas iron	(0.779,1.24]	(1.24,1.7]	(1.7,4.18]
SAT, subcutaneous adipose tissue	[1.2,3.58]	(3.58,7.09]	(7.09,18.5]
SBP, mean systolic blood pressure	[89.3,115]	(115,133]	(133,189]
TG, fasting triglycerides	(0.14,1.03]	(1.03,1.8]	(1.8,6.14]
TotGLP1min0, concentration of fasting total GLP-1 in plasma	(0.0559,6.34]	(6.34,9.29]	(9.29,112]
TwoGlucose, 2-hour glucose	(2.3,6]	(6,9.9]	(9.9,18.7]
TwoInsulin, 2-hour insulin	(15,178]	(178,367]	(367,4.38e+03]
VAT, visceral adipose tissue	(0.204,4.69]	(4.69,8.76]	(8.76,14.5]
Waist, waist circumference	(68,96]	(96,105]	(105,134]

### Sheet: UK biobank - Descritized
	Low	Average	High
Albumin	(34.46,42.94]	(42.94,47.33]	(47.33,55.39]
ALT, alanine transaminase	(4.04,15.11]	(15.11,25.26]	(25.26,403.91]
AST, aspartate transaminase	(11,21.9]	(21.9,26.1]	(26.1,316.1]
Bilirubin	(2.9,4.97]	(4.97,7.8]	(7.8,51.61]
BodyFatMass, whole body fat mass	(5.9,22.3]	(22.3,34.2]	(34.2,71.5]
BMI, body mass index	(16.0037,24.1314]	(24.1314,27.1105]	(27.1105,50.2749]
DBP, mean diastolic blood pressure	(41,77]	(77,85]	(85,108.412]
GGTP, gamma-glutamyl transpeptidase	(6.3,20.6]	(20.6,34.9]	(34.9,540.6]
Glucose, fasting glucose	(2.69,4.951]	(4.951,5.57718]	(5.57718,28.7]
HbA1c, hemoglobin A1C	(16.1,34.9]	(34.9,38.3]	(38.3,56.4529]
HDL, fasting high-density lipoprotein cholesterol	(0.65,1.122]	(1.122,1.487]	(1.487,3.456]
LiverFat, liver fat	(0,1.43871]	(1.43871,3.61982]	(3.61982,46.049]
SAT, subcutaneous adipose tissue	(0.651658,4.08344]	(4.08344,7.80801]	(7.80801,23.4766]
SBP, mean systolic blood pressure	(87,121]	(121,132]	(132,187]
TG, fasting triglycerides	(0.33,1.289]	(1.289,1.76]	(1.76,9.508]
VAT, visceral adipose tissue	(0.117297,2.66437]	(2.66437,5.95899]	(5.95899,14.4087]
Waist, waist circumference	(55,78]	(78,91]	(91,122]

### Sheet: UK Biobank characteristics
				UKBB population cahracteristics (European ancestry) stratified by diabetes vs non-diabetes
UKBB population cahracteristics (European ancestry)					Non-diabetes cohort	Diabetes cohort	p
n	442580			n	420029	21538
Sex = Male (%)	202329 (45.7)			Sex = Male (%)	188506 (44.9)	13250 (61.5)	<0.001
Abdominal subcutaneous adipose tissue volume (mean (SD))	7.04 (3.18)			Abdominal subcutaneous adipose tissue volume (mean (SD))	7.00 (3.15)	8.34 (3.84)	NA
Visceral adipose tissue volume (mean (SD))	3.73 (2.25)			Visceral adipose tissue volume (mean (SD))	3.67 (2.20)	5.60 (2.95)	NA
Total trunk fat (mean (SD))	10.77 (4.54)			Total trunk fat (mean (SD))	10.67 (4.48)	13.94 (5.43)	NA
Overall acceleration average (mean (SD))	27.38 (14.34)			Overall acceleration average (mean (SD))	27.56 (14.47)	22.48 (8.69)	<0.001
Age (years) (mean (SD))	56.86 (8.00)			Age (years) (mean (SD))	56.69 (8.02)	60.04 (6.96)	<0.001
Liver fat (mean (SD))	3.92 (4.67)			Liver fat (mean (SD))	3.83 (4.57)	6.93 (6.64)	NA
Liver inflammation factor (mean (SD))	0.89 (0.31)			Liver inflammation factor (mean (SD))	0.89 (0.29)	1.18 (0.67)	<0.001
Liver iron (mean (SD))	1.34 (0.34)			Liver iron (mean (SD))	1.34 (0.34)	1.26 (0.30)	0.19
Weight (mean (SD))	78.22 (15.91)			Weight (mean (SD))	77.56 (15.48)	90.81 (18.69)	<0.001
TrunkFatMass (mean (SD))	13.77 (5.16)			TrunkFatMass (mean (SD))	13.58 (5.03)	17.54 (6.07)	<0.001
BodyFatMass (mean (SD))	24.89 (9.53)			BodyFatMass (mean (SD))	24.56 (9.27)	31.28 (11.87)	<0.001
alcohol_status (%)				alcohol_status (%)			<0.001
Current	412793 (93.3)			Current	393133 (93.6)	18786 (87.2)
Never	14120 (3.2)			Never	12922 (3.1)	1138 (5.3)
Prefer not to answer	390 (0.1)			Prefer not to answer	345 (0.1)	30 (0.1)
Previous	15277 (3.5)			Previous	13629 (3.2)	1584 (7.4)
Systolic blood pressure (mean (SD))	82.22 (10.67)			Systolic blood pressure (mean (SD))	82.27 (10.68)	81.19 (10.32)	<0.001
Diastolic blood pressure (mean (SD))	140.08 (19.67)			Diastolic blood pressure (mean (SD))	139.89 (19.71)	143.61 (18.58)	<0.001
BMI (kg/m2) (mean (SD))	26.85 (4.55)			BMI (kg/m2) (mean (SD))	26.73 (4.47)	30.33 (5.51)	<0.001
Waist (cm) (mean (SD))	90.32 (13.51)			Waist (cm) (mean (SD))	89.65 (13.10)	103.12 (14.72)	<0.001
ethnic = British (%)	442580 (100.0)			ethnic = British (%)	420029 (100.0)	21538 (100.0)	NA
WholeBodyFatImp (mean (SD))	599.47 (88.64)			WholeBodyFatImp (mean (SD))	602.40 (88.04)	542.53 (80.75)	<0.001
Type 2 Diabetes (%)				Type 2 Diabetes (%)			<0.001
Do not know	884 (0.2)			Do not know	0 (0.0)	0 (0.0)
No	420029 (94.9)			No	420029 (100.0)	0 (0.0)
Prefer not to answer	112 (0.0)			Prefer not to answer	0 (0.0)	0 (0.0)
Yes	21538 (4.9)			Yes	0 (0.0)	21538 (100.0)
ALT (mean (SD))	23.54 (14.08)			ALT (mean (SD))	23.24 (13.83)	29.22 (17.31)	<0.001
Albumin (mean (SD))	45.23 (2.61)			Albumin (mean (SD))	45.24 (2.60)	44.96 (2.87)	<0.001
AST (mean (SD))	26.20 (10.51)			AST (mean (SD))	26.09 (10.33)	28.19 (13.28)	<0.001
Chol (mean (SD))	5.71 (1.15)			Chol (mean (SD))	5.78 (1.12)	4.50 (1.03)	<0.001
BilirubinDir (mean (SD))	1.83 (0.85)			BilirubinDir (mean (SD))	1.82 (0.83)	2.00 (1.15)	<0.001
Gamma-glutamyltransferase (mean (SD))	37.36 (41.90)			Gamma-glutamyltransferase (mean (SD))	36.56 (40.38)	52.29 (62.66)	<0.001
Fasting glucose (mmol/l) (mean (SD))	5.12 (1.21)			Fasting glucose (mmol/l) (mean (SD))	4.99 (0.79)	7.58 (3.41)	<0.001
HbA1c (mmol/mol) (mean (SD))	35.98 (6.51)			HbA1c (mmol/mol) (mean (SD))	35.12 (4.49)	52.49 (13.75)	<0.001
HDL (mean (SD))	1.45 (0.38)			HDL (mean (SD))	1.47 (0.38)	1.21 (0.34)	<0.001
LDL (mean (SD))	3.57 (0.87)			LDL (mean (SD))	3.62 (0.85)	2.69 (0.76)	<0.001
Bilirubin (mean (SD))	9.13 (4.42)			Bilirubin (mean (SD))	9.14 (4.41)	9.02 (4.59)	0.001
TG (mean (SD))	1.76 (1.02)			TG (mean (SD))	1.74 (1.01)	2.14 (1.24)	<0.001

### Sheet: UK Biobank variables
Supplementary Table 3. UKBB variables and Field ID application
UKBB Data-Field ID	UKBB Variable	Meaning (units)
31	Sex	"male", "female"
48	Waist circumference	Waist circumference (nearest cm)
2443	Diabetes diagnosed by doctor	"Yes", "No", "Do not know", "Prefer not to answer"
4079	Diastolic blood pressure, automated reading	Mean diastolic blood pressure (mm Hg)
4080	Systolic blood pressure, automated reading	Mean systolic blood pressure (mm Hg)
20117	Alcohol drinker status	"Previous", "Current", "Never", "Prefer not to answer"
21000	Ethnic background	ethnic = British
21001	Body mass index (BMI)	Body mass index - [kg/(m^2)]
21002	Weight	Weight (nearest 0.1 kg)
21022	Age at recruitment	Age (yrs)
22400	Liver iron (Fe)	Liver iron (mg/g)
22401	Liver inflammation factor (LIF)	Liver inflammation factor (units)
22402	Liver MRI Proton density fat fraction (PDFF)	Liver fat (%)
22407	Visceral adipose tissue volume (VAT)	Visceral adipose tissue volume (L)
22408	Abdominal subcutaneous adipose tissue volume (ASAT)	Abdominal subcutaneous adipose tissue volume (L)
22410	Total trunk fat volume	TrunkFatMass (L)
23100	Whole body fat mass	BodyFatMass (Kg)
23106	Impedance of whole body	WholeBodyFatImp (ohms)
23127	Trunk fat percentage	Total trunk fat (%)
30600	Albumin	Albumin (g/L)
30620	Alanine aminotransferase	ALT (U/L)
30650	Aspartate aminotransferase	AST (U/L)
30660	Direct bilirubin	BilirubinDir (umol/L)
30690	Cholesterol	Chol (mmol/L)
30730	Gamma glutamyltransferase	Gamma-glutamyltransferase (U/L)
30740	Glucose	Fasting glucose (mmol/l)
30750	HbA1c	HbA1c (mmol/mol)
30760	HDL cholesterol	HDL (mmol/L)
30780	LDL direct	LDL (mmol/L)
30840	Total bilirubin	Bilirubin (umol/L)
30870	Triglycerides	TG (mmol/L)
90012	Overall acceleration average	Overall acceleration average (milli-gravity)

### Sheet: IMI DIRECT characteristics _x0009_   
	Non-diabetes cohort		Diabetes cohort			Combined cohorts
Characteristics	Fatty liver	Non-fatty liver	Fatty liver	Non-fatty liver	Fatty liver		Non-fatty liver
N (%)	344 (34)	667 (66)	296 (59)	207 (41)	640 (42)		874 (58)
Age (yr)	61 (56, 66)	62 (56, 66)	62 (55, 67)	63 (58, 69)	61 (56, 66)		62 (56, 67)
Sex, n (% female)	62 (18)	134 (20)	130 (44)	86 (42)	192 (30)		220 (25)
Weight (kg)	90.75 (81.50, 100.25)	81.40 (75.67, 89.60)	92.85 (81.47, 103.75)	80.80 (73.00, 93.55)	91.20 (81.50, 102.00)		81.40 (74.03, 90.17)
Waist circ. (cm)	105 (98, 112)	97 (91, 103)	107 (97, 115)	97 (90, 107.25)	106 (98, 113)		97 (91, 103)
BMI (kg/m^2)	29.23 (26.91, 32.05)	26.69 (24.75, 28.71)	31.47 (28.37, 35.35)	27.64 (25.53, 31.07)	30.05 (27.53, 33.52)		26.85 (24.91, 29.23)
SBP	134.70 (125.3, 143.0)	129.33 (120, 140)	131 (122, 139.33)	127.67 (117.67, 138.33)	132.67 (124.00, 142.00)		128.83 (119.33, 140.00)
DBP	83.50 (79.33, 89.83)	80.67 (75.67, 86.00)	76.67 (72, 84)	72.67 (67.17, 80.67)	81.33 (5.33, 87.33)		80.00 (73.33, 84.67)
HbA1c (mmol/mol)	38 (36, 40)	37 (35, 39)	47 (44, 51)	45 (42, 48)	41 (37, 46)		38 (36, 41)
Fasting glucose (mmol/L)	5.90 (5.60, 6.30)	5.70 (5.4, 6)	7.20 (6.3, 7.9)	6.70 (5.8, 7.6)	6.30 (5.8, 7.2)		5.80 (5.4, 6.3)
Fasting insulin (pmol/L)	75.60 (54.30, 104.40)	44.10 (27.75, 66.00)	115.8 (75.8, 167.8)	60.20 (40.85, 82.90)	90.90 (61.2, 133.9)		48.60 (30.00, 69.60)
2hr glucose (mmol/L)	6.55 (5.37, 8.20)	5.70 (4.70, 6.80)	9 (6.90, 10.65)	7.90 (6.20, 9.90)	7.40 (5.90, 9.60)		6 (4.90, 7.50)
2hr insulin (pmol/L)	345.60 (198.40, 566.20)	169.80 (100.2, 274.2)	489.30 (297.40, 700.50)	271 (166.40, 418.10)	403.20 (236.60, 643.50)		190.70 (110.80, 317.60)
Triglycerides (mmol/L)	1.49 (1.13, 2.09)	1.12 (0.86, 1.47)	1.49 (1.01, 1.99)	1.12 (0.86, 1.48)	1.49 (1.08, 2.02)		1.12 (0.86, 1.47)
ALT (U/L)	21 (14, 29)	15 (10, 20)	25 (19, 33.25)	20 (16, 24)	23 (16, 32)		16 (12, 22)
AST (U/L)	29 (24, 37)	25 (21, 29.75)	24 (20, 30)	22 (19, 27)	26 (22, 33)		24 (20, 29)
Alcohol intake, n ("never", "occasionally", "regularly")	21, 68, 255	91, 133, 443	52, 81, 163	38, 45, 124	73, 149, 418		129, 178, 567
Liver fat	8.80 (6.60, 13)	2.2 (1.50, 3.30)	11.10 (7.30, 15.82)	2.70 (1.95, 4)	9.5 (6.80, 14.30)		2.4 (1.60, 3.50)

### Sheet: IMI DIRECT variables
Abbreviation	Meaning
Age	Age (yrs)
Sex	"male", "female"
Weight	Weight (nearest 0.1 kg)
Height	Height (nearest cm)
BMI	Body mass index - [kg/(m^2)]
Waist	Waist circumference (nearest cm)
Waist_Hip	Waist to hip ratio [Waist(cm)/Hip(cm)]
Diabetes_Status	"Non-diabetes", "diabetes"
SBP	Mean systolic blood pressure (mm Hg)
DBP	Mean diastolic blood pressure (mm Hg)
alcohol_status	Consume alcohol "never", "occasionally", "regularly"
ALT	Alanine transaminase (U/L)
AST	Aspartate transaminase (U/L)
AST_ALT	AST to ALT ratio - (AST/ALT)
GGTP	Gamma-glutamyl transpeptidase (U/L)
HDL	Fasting high-density lipoprotein cholesterol (mmol/L)
LDL	Fasting low-density lipoprotein cholesterol (mmol/L)
Chol	Total cholesterol (mmol/L)
TG	Fasting triglyceride (mmol/L)
Glucose	Fasting glucose from venous plasma samples (mmol/L)
TwoGlucose	2-hour glucose (mmol/L), Frequently-sampled 75g oral glucose tolerance tests (OGTT) in non-diabetes and mixed meal tolerance tests (MMTT) in diabetes cohorts
MeanGlucose	mean glucose during the OGTT/MMTT (mmol/L), calculated using trapezoidal integration (area/time)
HbA1c	Hemoglobin A1C (mmol/mol)
Insulin	Fasting insulin from venous plasma samples (pmol/L)
TwoInsulin	2-hour insulin (pmol/L)
MeanInsulin	mean insulin during the OGTT/MMTT (pmol/L), calculated using trapezoidal integration (area/time)
BasalISR	insulin secretion at the beginning of the OGTT/MMTT
TotalISR	integral of insulin secretion during the whole OGTT/MMTT
OGIS	Insulin sensitivity 2-hour OGIS [ml*(min^-1)*(m^-2)], according to the method of Mari et al
Stumvoll	insulin sensitivity index [ml*(min^-1)*(kg^-1)], according to the method of Stumvoll et al
Matsuda	insulin sensitivity index (arbitrary), according to the method of Matsuda et al
Clinsb	insulin clearance, calculated from basal values as (insulin secretion)/(insulin concentration)
Clins	mean insulin clearance during the OGTT/MMTT calculated as (mean insulin secretion)/(mean insulin concentration)
GlucoseSens	Glucose sensitivity, slope of the dose-response relating insulin secretion to glucose concentration
RateSens	Rate sensitivity, parameter characterizing early insulin secretion
PFR	Potentiation Factor Ratio (dimensionless)
Glucagonmin0	Fasting glucagon concentration (pg/ml)
IncGlucagonmin60	1-hour glucagon increment (pg/ml)
IncGLP1min60	1-hour GLP-1 increment (pg/ml)
ActGLP1min0	Concentration of fasting active GLP-1 in plasma (pg/ml)
TotGLP1min0	Concentration of fasting total GLP-1 in plasma (pg/ml)
